# Identifying Metabolomic and Proteomic Biomarkers for Age-Related Morbidity in a Population-Based Cohort - the Cooperative Health Research in South Tyrol (CHRIS) study

**DOI:** 10.1101/2024.07.15.24310410

**Authors:** Essi Hantikainen, Christian X. Weichenberger, Nikola Dordevic, Vinicius Verri Hernandes, Luisa Foco, Martin Gögele, Roberto Melotti, Cristian Pattaro, Markus Ralser, Fatma Amari, Vadim Farztdinov, Michael Mülleder, Peter P. Pramstaller, Johannes Rainer, Francisco S. Domingues

**Affiliations:** Institute for Biomedicine, Eurac Research, Bolzano, Italy; Department of Food Chemistry and Toxicology, University of Vienna, Vienna, Austria; Department of Biochemistry, Charité – Universitätsmedizin Berlin, Corporate Member of Freie Universität Berlin and Humboldt-Universität zu Berlin, Berlin, Germany; Core Facility, High-Throughput Mass Spectrometry, Charité, Universitätsmedizin Berlin, Corporate Member of Freie Universität Berlin and Humboldt-Universität Zu Berlin, Berlin, Germany

**Keywords:** Health Status, Metabolomics, Proteomics, Comorbidity, Aging, CHRIS study

## Abstract

Identifying biomarkers able to discriminate individuals on different health trajectories is crucial to understand the molecular basis of age-related morbidity. We investigated multi-omics signatures of general health and organ-specific morbidity, as well as their interconnectivity. We examined cross-sectional metabolome and proteome data from 3,142 adults of the Cooperative Health Research in South Tyrol (CHRIS) study, an Alpine population study designed to investigate how human biology, environment, and lifestyle factors contribute to people’s health over time. We had 174 metabolites and 148 proteins quantified from fasting serum and plasma samples. We used the Cumulative Illness Rating Scale (CIRS) Comorbidity Index (CMI), which considers morbidity in 14 organ systems, to assess health status (any morbidity vs. healthy). Omics-signatures for health status were identified using random forest (RF) classifiers. Linear regression models were fitted to assess directionality of omics markers and health status associations, as well as to identify omics markers related to organ-specific morbidity.

Next to age, we identified 21 metabolites and 10 proteins as relevant predictors of health status and results confirmed associations for serotonin and glutamate to be age-independent. Considering organ-specific morbidity, several metabolites and proteins were jointly related to endocrine, cardiovascular, and renal morbidity. To conclude, circulating serotonin was identified as a potential novel predictor for overall morbidity.
