## Supplementary Text S3 for "Identifying Metabolomic and Proteomic Biomarkers for Age-Related Morbidity in a Population-Based Cohort - the Cooperative Health Research in South Tyrol (CHRIS) study"

### Sheet: Sheet1
Criteria to assess completeness of CIRS in CHRIS data: Each criterion from the CIRS guideline that was covered by a specific question in CHRIS data received a score of 1. Similarly, if drug information was available a score of 1 was assigned. If search terms were used to screen the free text questionnaire a score of 0.5 was assigned. If information was only available from a previous questionnaire…
Organ system domain	Subsystem	CIRS by Salvi	CIRS - mode of assessment in CHRIS	Specific variables used for CIRS assessment in CHRIS	Coverage	Completeness
Cardiac	1	Remote MI	Remote MI (Interview)	Remote myocardial infarction: "Have you ever been told by a doctor that you had a myocardial infarction? (yes)" and date of exam/diagnosis	2/3
		Occasional Angina	Occasional Anginca (Interview, free text)	Occasional angina pectoris: "Do you get chest pain when you walk uphill or hurry?" & "I take nitroglycerin". We will get many false positives. We also screened the other diseases questionnaire for angina pectoris. In addition we will also score heart failure diagnosis ("Has a doctor ever told you that you have a heart failure?") without medication with a 1, to get the less severe cases.
		Asymptomatic valvular disease	Not assessed
	2	CHF with medication	CHF with medication (Interview, drug data)	Congestive heart failure (CHF) with medication: "Has a doctor ever told you that you have a heart failure? (yes).", and CHF medication: ECS guidelines were used to retrieve medication information for daily use of the following meds: C01AA05, C01EB17, C01DA08, C02DB02, C01DA58,C03AA01, C03AA03, C03BA08, C03BA11, C03CA01, C03CA02,C03CA04, C03DA01, C03DA04, C03DB01, C03DB02,C07AB07, C07AB02, C07AB12…	9/10
		Daily anti-angina meds	Daily anti angina pectoris medication (drug data)	Daily anti angina pectoris medication (ATC C01D)
		Left ventricular hypertrophy	Left ventricular hypertrophy (Interview)	Presence of left ventricular hypertrophy: "Do you have myocardial diseases? (e.g. hypertrophic cardiomyopathy) (Yes) ”
		Atrial fibrillation	Atrial fibrillation (Interview)	Derived clean atrial fibrillation variable based on interview and free text
		Bundle branch block	Bundle branch block (Interview)	Bundle branch block: Presence of specific cardiovascular diseases / disease impacting the cardiac function: “Left Bundle Branch-Block (LBBB)” or “Right Bundle Branch-Block (RBBB)”)
		Daily anti-arrhythmic drugs	Daily antiarrhythmic drugs (drug data)	Daily antiarrhythmic drugs (ATC C01B)
		PMK placement	Pacemaker carrier (Interview)	Pacemaker carrier: "Are you carrier of a pacemaker or an implanted defibrillator? (Yes)." Unfortunately, it is not possible to know the underlying reason for pacemaker implantation. In this case, according to Salvi we should have “PMK placement for asymptomatic bradycardia,” which can not be assessed properly.
		Valvular disease	Valvular disease (Interview)	Valvular disease with medication: derived variable for valve disease (cannot distinguish between valve type (e.g. mitral vs aorta) or the onset (e.g. since birth, acquired due to infective causes - rheumatic disease), and reparative surgery might have been performed). Medication for valvular disease will not be considered, as we have specific valve problems, which we did not directly assess, and …
		Valvular disease meds	Not assessed
	3	Previous myocardial infarction	Previous myocardial infarction (Interview, date of exam)	Myocardial infarction within 5 years: "Have you ever been told by a doctor that you had a myocardial infarction? (yes)" and date of exam/diagnosis	4/8
		Abnormal stress test	Not assessed
		Coronary angioplasty	Coronary angioplasty (Interview)	Coronary angioplasty : "Status post percutaneous coronary angioplasty or coronary artery bypass (Yes)"
		Bypass or other cardiac surgery	Bypass or other cardiac surgery (Interview)	Bypass or other cardiac surgery: "Status post percutaneous coronary angioplasty or coronary artery bypass(Yes)", or "Any other heart surgery (Yes)
		Moderate or complex CHF meds,	We cannot further distinguish about the severity of CHF
		Bifascicular block,	Not assessed
		PMK placement for cardiogenic syncope	PMK placement for cardiogenic syncope (Interview)	Pacemaker for cardiogenic syncope: "Are you carrier of a pacemaker or an implanted defibrillator? (yes)" AND "Clean Sudden Cardiac Arrest (SCA) (Includes cardiac arrest due to primary cardiac reason (e.g. arrhythmia, myocardial infarction), in presence of electroshock therapy/resuscitation). (Yes)" , however, it is not possible to know the true underlying reason for pacemaker implantation
		Pericardial effusion or pericarditis	Not assessed
	4	Acute coronary syndrome	Not expected		Not apliccable
		Unstable angina or acute MI	Not expected
		Intractable CHF	Not expected
		Restriction to the normal activity of daily living secondary to cardiac status	Not expected			15/21 (71%)
Hypertension	1	Borderline hypertension	Borderline hypertension (Clinical traits)	Borderline hypertension: systolic BP (mean of 3 measurements) 130 to 139mmHg; OR diastolic BP (mean of 3 measurements) 85 to 89mmHg (according to ESC/ESH Guideline)	2/2
		Hypertension compensated with lifestyle	Hypertension compensated with lifestyle (Interview)	Hypertension compensated with lifestyle: self-reported diagnosis of hypertension, "Has a doctor ever said that you have high blood pressure or hypertension? (Yes)". Note: we’re not excluding individuals taking medication, as they will be handled by the following ratings.
	2	Daily antihypertensive meds	Daily antihypertensive meds (drug data)	Daily antyhypertensive medication: antihypertensive medication according to [5]: ATC codes C02 (Antihypertensives), C03 (Diuretics), C07 (Beta blocking agents), C08 (Calcium channel blockers) and C09 (Agents acting on the renin-angiotensin system) with daily usage, in combination with diagnosed hypertension.	1/1
	3	Hypertension requiring two or more pills for control	Hypertension requiring two or more pills for control (Interview, drug data)	We require self-reported diagnosis of hypertension, "Has a doctor ever said that you have high blood pressure or hypertension? (Yes)" and multiple daily medications (>1)	1/1
	4	Malignant hypertension, or hypertension non controlled by complex therapeutic regimen	Malignant hypertension, or hypertension non controlled by complex therapeutic regimen (Interview, drug data)	Malignant hypertension: "Has a doctor ever said that you have high blood pressure or hypertension? (Yes)" AND measured malignant hypertension using clinical variables for systolic and diastolic BP. Hypertension non controlled by complex therapeutic regimen would be measured by treatment with >=5 medications using all ATC codes C02, C03, C07, C08 and C09 (https://www.ahajournals.org/doi/10.1161/CI…	1/1	5/5 (100%)
Vascular	1	Venous insufficiency	Venous insufficiency (Interview)	Venous insufficiency: "Did you ever had varicose veins in the legs (excluding during pregnancy) (Yes)?", or "Did you ever had phlebitis at superficial veins on the legs? (Yes)", or "Have you ever been told that you have a vasculitis (including lupus erythematosus)? (Yes)".	3.5/6
		Varices	Varices (Interview)	Varices: "Did you ever had varicose veins in the legs (excluding during pregnancy) (Yes)?"
		Lymphedema	Not assessed
		Carotid stenosis <70%	Not assessed
		Abnormal hemoglobin	Abnormal hemoglobin (clinical trait)	Hemoglobin levels: form 10-12g/dl for women, from 12-14g/dl for men
		Anemia of chronic “inflammatory” disease	Anemia of chronic “inflammatory” disease (free text)	Anemia of chronic “inflammatory” disease (free text)
	2	Previous deep venous thrombosis	Deep venous thrombosis (Interview)	Deep venous thrombosis: "Has a doctor ever told you that you had deep venous thrombosis or blood clots in your legs? (Yes)."	6.5/9
		One symptom of atherosclerosis disease or daily meds (e.g. anti-platelets drugs)	One symptom of atherosclerosis disease or daily meds (e.g. anti-platelets drugs) (Interview, drug data)	One symptom of atherosclerosis disease or daily meds: "Did a doctor ever say that you had claudication or peripheral arterial disease (poor blood flow to the legs or blocked or narrowed arteries to the legs)? (Yes).", or daily antithrombotoic or antianaemic medication (ATC codes B01 and B03)
		PAD IIa-IIb by Fontaine	Not assessed
		Carotid stenosis >70%	Not assessed
		Aortic aneurysm <4 cm	Aneurysm (free text)	Aneurysm (free text)
		Abnormal hemoglobin	Abnormal hemoglobin (clinical trait)	Hemoglobin levels: 8-10g/dl women, 10-12g/dl men
		Anemia secondary to iron, B12 vitamin, folate deficiency or chronic renal failure	Anemia secondary to iron, B12 vitamin, folate deficiency or chronic renal failure (drug data)	We us information on antianemic medication to identify subjects with anemia (secondary due to iron, b12 or folate deficiency. B03 drugs are iron, b12 and folate preparations)
		Abnormal total white blood cell	Abnormal total white blood cell (clinical trait)	Total leukocyte count 2000-4000/mm{^3}
		Mild thrombocytopenia (50000-150000/mmc)	Mild thrombocytopenia (clinical trait)	Thrombocyte (platelet) count 50000-150000/mm3
	3	Deep venous thrombosis or recent deep venous thrombosis	We cannot distinguish, thus left in previous category	We cannot distinguish, thus left in previous category	4/7
		Two or more symptoms of atherosclerosis	We cannot distinguish, thus left in previous category	We cannot distinguish, thus left in previous category
		PAD Fontaine III or recent/previous angioplasty	Angioplasty (Interview)	Angioplasty: "Have you ever had an angioplasty (balloon catheter to open blockage)? (Yes)", or "Have you ever undergone a bypass surgery or angioplasty (stent)? (Yes)."
		Abnormal hemoglobin	Abnormal hemoglobin (clinical trait)	Hemoglobin levels: < 8g/dl women, < 10g/dl men
		Dyserythropoietic anemia	Not assessed
		Abnormal WBC count	Abnormal WBC count (clinical trait)	Leukocyte count < 2000/mm3
		Severe thrombocytopenia	Severe thrombocytopenia (clinical trait)	Platelet count < 50000/mm3
	4	Pulmonary embolism	Pulmonary embolism (Interview)	Pulmonary embolus: "Has a doctor ever told you that you had pulmonary embolus or blood clots in your lungs? (Yes)."	2/4
		Atherosclerosis requiring surgical intervention,	Not assessed
		Recent/previous vascular surgery,	Not assessed
		Any hematological or vascular malignancy	Any hematological or vascular malignancy (free text)	Any hematologic malignancy (leukemia, multiple myeloma)		16/26 62%
Respiratory	1	Recurrent episodes of acute bronchitis	Bronchitis (free text)	Search for bronchitis in other diseases	3/4
		Asthma with medication	Asthma with medication (free text, drug data)	Search for asthma in other diseases. Medication for asthma (inhalers only): ATC code R03 AND (Route of administration=respiratory) AND Taking mode = If needed
		Cigarette smoker >10 but <20 pack years	Cigarette smoker >10 but <20 pack years (Interview)	Smoker: All smoking lifetime pack-years between 10 and 20
	2	Instrumental diagnosis of COPD or pulmonary interstitial disease	COPD (free text)	Search for COPD or pneumopathie in other diseases	3/4
		Daily prn inhalers	Daily inhalers (drug data)	Daily theophylline (ATC R03DA04) or daily inhalers (R03)
		Two or more episodes of pneumonia in the last 5 years	Two or more episodes of pneumonia in the last 5 years (free text)	Search for pneumonia in other diseases
		Cigarette smoker <20 but <40 pack years	Cigarette smoker <20 but <40 pack years (Interview)	Cigarette smoker 20-40 pack years
	3	Exertion dyspnea secondary to limited respiratory capacity	Not assessed		2/3
		Required oral steroids for lung disease	Required oral steroids for lung disease (drug data)	Medication: oral steroids, note however that individuals might take oral GCs for other reasons too
		Daily prn inhalers	Daily prn inhalers (drug data)	Daily use of inhalers, 3 different pharmacological classes.
		Acute pneumonia treated as an outpatient	Not expected
	4	Chronic supplementation of oxygen	Not expected		0.5/1
		Respiratory failure requiring assisted ventilation	Not expected
		Any lung or pleural neoplasm	Any lung or pleural neoplasm (free text)	Lung cancer screened in other diseases and cancer section.
		Acute pneumonia requiring hospitalization	Not expected			8.5/12 (71%)
Eye, ear, nose and throat	1	Corrected vision with glasses	Corrected vision with glasses (free text)	Corrected vision with glasses (free text)	1.5/3
		Mild hearing loss	Mild hearing loss (free text)	Mild hearing loss (free text)
		Chronic sinusitis	Chronic sinusitis (free text)	Chronic sinusitis (free text)
	2	Difficulty in reading newspaper or drive although glasses	Not assessed		1.5/4
		Required hearing AID	Required hearing AID (free text)	Required hearing AID (free text)
		Chronic sinonasal complaints requiring medication,	Not assessed
		Vertigo/dizziness requiring daily meds	Vertigo/dizziness requiring daily meds (drug data)	(Daily) anti-vertigo medication (ATC: R06AE05, Meclizine is a first generation antihistamine that is used largely to treat vertigo and motion sickness).
	3	Severe low vision	Not assessed		1/3
		Partially blind	Partially blind (free text)	Partially blind (free text)
		Severe ear impairment,Laryngeal dysphonia	Severe ear impairment (free text)	Severe ear impairment (free text)
	4	Functional blindness/deafness	Functional blindness/deafness (free text),	Functional blindness/deafness (free text),	0.5/4
		Laryngectomy	Not assessed
		Required surgical intervention for vertigo	Not assessed
		Aphonia secondary to laryngeal impairment	Not assessed			4.5/14 (32%)
Upper gastrointestinal	1	Hiatal hernia	Hiatal hernia (free text)	Hiatal hernia (free text)	3/5
		GERD or gastritis	GERD or gastritis (free text, V1 Interview)	GERD or gastritis (free text, V1): screen free text, and add "Has a doctor ever told you that you have gastritis?(Yes) (only V1)"
		Gastritis meds	Gastritis meds (drug data)	Consider all participants taking any antacid medication or drugs for peptic ulcer and GORD
		Previous ulcer	Previous ulcer (free text, V1 Interview)	Previous ulcer: "Has a doctor ever told you that you have a peptic or a duodenal ulcer? (Yes) (only V1)" and free text for other versions
		Previous H. Pylori eradication therapy	Previous H. Pylori eradication therapy (free text)	Previous H. Pylori eradication therapy (free text)
	2	Daily proton pump inhibitor/anti-acid meds	Daily proton pump inhibitor/anti-acid meds (drug data)	Daily medication with antacids or drugs for peptic ulcer and GORD	1.5/2
		Documented gastric or duodenal ulcer or H.P. eradication therapy within 5 years	Documented gastric or duodenal ulcer or H.P. eradication therapy within 5 years (free text, V1)	Gastric or duodenal ulcer or H.Pylory within the last 5 years: screen the other diseases columns considering also the year. Add also “have a peptic or a duodenal ulcer in the past 12 months” and "gastritis in the past 12 months", (only used in Version 1), for these we can only consider the past 12 months though
	3	Active gastric or duodenal ulcer	Not assessed		1.5/5
		Positive fecal occult blood test	Not assessed
		Any swallowing disorder or dysphagia	Not assessed
		Chronic pancreatitis requiring supplemental pancreatic enzymes for digestion,	Chronic pancreatitis requiring supplemental pancreatic enzymes for digestion (drug data)	Medication with pancreas enzymes: consider medication with ATC A09AA02.
		Previous episode of acute pancreatitis	Previous episode of acute pancreatitis (free text)	Past acute or chronic pancreatitis: search in other diseases for reported cases.
	4	Any type of malignancies	Any type of malignancies (free text)	Any cancer in upper GI: searched in cancer related columns	1/4
		Previous gastric surgery because of cancer,History of perforated ulcer	Previous gastric surgery because of cancer (free text)	Stomach surgery: evaluate other surgery columns and search for related terms, Any cancer in upper GI: searched in cancer related columns
		Melena/heavy bleeding from upper GI source	Not assessed
		Acute pancreatitis	Not assessed			7/16 (44%)
Lower gastrointestinal	1	Constipation managed with prn meds	Constipation managed with prn meds (free text, drug data)	Constipation screened in free text, add all individuals that take constipation-related medications (ATC code A06)	3.5/6
		Active hemorrhoids	Active hemorrhoids (free text)	Active hemorrhoids (free text)
		Intestinal hernia requiring surgery	Intestinal hernia requiring surgery (free text)	Intestinal hernia requiring surgery using free text and surgery information
		Previous hernia repair with complications	Previous hernia repair with complications (free text)	Previous hernia repair with complications (free text)
		Irritable bowel syndrome	Irritable bowel syndrome (free text)	Irritable bowel syndrome (free text)
	2	Constipation requiring daily bulk laxatives or stool softeners	Constipation requiring daily bulk laxatives or stool softeners (drug data)	Daily laxatives or stool softeners: we use the medication information for this	2/3
		Diverticulosis	Diverticulosis (free text)	Diverticulosis screen also other diseases
		Inflammatory bowel disease in remission with meds (>5 years ago)	Inflammatory bowel disease in remission with meds (>5 years ago) (free text, V1)	chronic-inflammatory bowel disease: screen other diseases and in addition use "Has a doctor ever told you that you have an inflammatory bowel disease (Crohn's disease, ulcerative colitis)? (Yes) (only V1)".
	3	Bowel impaction/diverticulitis within the last year	Not assessed		1.5/3
		Daily use of stimulant	Daily use of stimulant (drug data)	Daily use of stimulant laxatives: use medication data for that
		Chronic bowel inflammation in remission with meds (<5 years ago)	Chronic bowel inflammation in remission with meds (<5 years ago) (free text, V1)	Chronic-inflammatory bowel disease within 5 years: screen again the other diseasesconsidering in addition the year of onset; for the specific question "Has a doctor ever told you that you have an inflammatory bowel disease (Crohn's disease, ulcerative colitis)? (Yes) (only V1)" we use the information whether an event occurred within the last year
	4	Diverticulitis flare up	Not assessed		0.5/5
		Active inflammatory disease	Not assessed
		Current impaction	Not assessed
		Hematochezia/active bleeding from lower GI source	Not assessed
		Bowel carcinoma	Bowel carcinoma (free text)	Bowel carcinome (free text)		7.5/17 (44%)
Hepatic	1	History of hepatitis	History of hepatitis (free text)	Hepatitis: screen other diseases for hepatitis	1/2
		Cholecystectomy	Cholecystectomy (free text)	Cholezystektomy: screen other diseases for all gall bladder related issues (including surgeries)
	2	Cholelithiasis	Cholelithiasis (free text)	Cholelithiasis: check other diseases for gall stones	3/4
		Chronic hepatitis or previous hepatitis (<5 years ago) or any other liver disease (hemochromatosis, primary biliary cirrhosis)	Chronic hepatitis or previous hepatitis (<5 years ago) or any other liver disease (hemochromatosis, primary biliary cirrhosis) (free text)	Hepatitis within 5 years: used other diseases and evaluate whether it happened within the last 5 years. In addition, check free text answers for liver disease and year of diagnosis.
		Mildly elevated transaminases	Mildly elevated transaminases (clinical trait)	Elevated transaminases: check Alanine transaminase levels have to be between 40 and 120 U/L for men and between 35 and 105 U/L for women
		Heavy alcohol use within 5 years	Heavy alcohol use within 5 years (Interview)	Alcohol abuse: "Within the last 12 months, how often have you drunk alcoholic drinks: daily 7)." In addition: "How frequent have you drunk 5 or more drinks at a single occasion)"
	3	Marked elevation of transaminases	Marked elevation of transaminases (clinical trait)	elevated transaminases: Alanine transaminase > 120 U/L for men, > 105 U/L for women	2/2
		Elevated bilirubin	Elevated bilirubin (clinical trait)	Elevated bilirubin: total bilirubin > 2mg/dL.
	4	Acute cholecystitis	Not assessed		0.5/3
		Any biliary obstruction	Not assessed
		Active hepatitis/liver cirrhosis	Not expected
		Any liver or biliary tree carcinoma	Any liver or biliary tree carcinoma (free text)	Hepato-biliary carcinoma: screen cancer questionnaire		6.5/11 (59%)
Renal	1	Asymptomatic kidney stone or kidney stone passage within the last ten years	Asymptomatic kidney stone, Kidney stone passage within the last ten years, (Interview)	Asymptomatic kidney stone: "Have you ever been told that you have kidney stones? (Yes)", in combination with age at diagnosis.	2/3
		Pyelonephritis within 5 years	Pyelonephritis within 5 years (Interview)	Pyelonephritis: "Was it a pyelonephritis? (Yes)", in combination with age at diagnosis.
		Kidney cysts without hematuria	Not assessed
			Changes in regard to CIRS guideline!	In addition we will also score individuals with a 1 who have moderate risk of CKD, based on the KDIGO_2012 guideline (https://kdigo.org/wp-content/uploads/2017/02/KDIGO_2012_CKD_GL.pdf). For this, we use eGFR and albuminuria: eGFR > 60mL/min/1.73 m² and albuminuria btw. 3-30mg/mmol OR eGFR btw. 45-60mL/min/1.73 m² and albuminuria below 3mg/mmol
	2	Elevated serum creatinine without diuretic or antihypertensive medication	Changes in regard to CIRS guideline! (clinical trait, drug data)	Again, we use eGFR and albuminuria (cut-offs according to high risk of CKD) to give a score of 2. In addition, we combine subjects with mild risk for CKD (individuals from score 1) together with the medication information requested by the original CIRS guideline.	1/2
		Kidney calculi requiring daily meds	Not assessed
	3	Elevated serum creatinine requiring medication	Changes in regard to CIRS guideline! (clinical trait)	We use again eGFR and albuminuria (cut-offs according to very high risk of CKD) to give a score of 3	2/4
		Active pyelonephritis	Active pyelonephritis (Interview)	In addition we score individuals with a current pyleonephritis (yes), diagnosed within the past year (age at diagnosis)
		Nephrosic syndrome	Not assessed
		Colic symptoms treated as an outpatient	Not assessed
	4	Required dialysis	Required dialysis (Interview)	Required dialysis: "Are you still on dialysis? (Yes)".	1.5/2
		Renal carcinoma	Renal carcinoma (free text, V1)	Renal carcinoma: "Have you ever been told that you had a kidney cancer? (Yes) (only V1)", thus we have in addition to query the cancer questionnaire
		Colic symptoms requiring hospitalization	Not expected			6.5/11 (59%)
Genitourinary	1	Stress incontinence	Stress incontinence (free text)	Stress incontinence (free text)	1.5/3
		BPH without urinary symptoms	BPH without urinary symptoms (free text)	BPH without urinary symptoms (free text)
		Hysterectomy or ovariectomy	Hysterectomy or ovariectomy (free text)	Hysterectomy or ovariectomy (free text)
	2	Pathological pap smear	Pathological pap smear (free text)	Pathological pap smear (free text)	3/8
		Frequent UTI’s	Frequent UTI’s (free text)	Frequent UTI’s (free text)
		Urinary incontinence (not stress) in females	Urinary incontinence (not stress) in females (free text)	Urinary incontinence (not stress) in females (free text)
		BPH with urinary symptoms	BPH with urinary symptoms (free text)	BPH with urinary symptoms (free text)
		Status post TURP	Status post TURP (free text)	Status post TURP (free text)
		Any urinary diversion procedure	Any urinary diversion procedure (free text)	Any urinary diversion procedure (free text)
		Indwelling catheter	Not assessed
		Bladder calculi	Not assessed
	3	Prostatic cancer in situ	Prostatic cancer in situ (free text)	Prostatic cancer in situ (free text)	1.5/6
		Vaginal bleeding	Not assessed
		Cervical carcinoma in situ	Cervical carcinoma in situ (free text)	Cervical carcinoma in situ (free text)
		Hematuria	Not assessed
		Urinary incontinence (not stress) in males	Urinary incontinence (not stress) in males (free text)	Urinary incontinence (not stress) in males (free text)
		Bladder polyps	Not assessed
	4	Acute urinary retention	Any GU malignancies except as above (free text)	Any GU malignancies except as above (free text)	0.5/3
		Current urosepsis	Not assessed
		Any GU malignancies except as above				6.5/20 (33%)
Muscolo-skeletal-integumentary	1	Osteoarthritis, requires PRN medication	Osteoarthritis, requires PRN medication (free text, V1, drug data)	Osteoarthritis: The individuals have to specify in addition that they have osteoarthritis in “other disease” or, if version 1 available, self-reported osteoarthritis (Arthrosis of hip/knee/shoulder/ankle joints (diagnosed)). Medication for osteoarthritis: we’re scoring here all individuals without considering the frequency of their usage (which will be scored in the next level) using ATCs for non…	2.5/6
		Has mildly limited IADL from joint pathology	Not assessed
		Excised skin cancers	Excised skin cancers (free text)	Non-melanotic skin cancer: screen all that report to have skin cancer or melanoma in other diseases and cancer questionnaire.
		Skin infections	Skin infections (free text)	Skin infections (free text)
		Skin infections with meds within a year	Not assessed
	2	Daily anti-osteoarthritis medication	Osteoarthritis (free text, V1, drug data)	Daily anti-osteoarthritis medication: require daily medication for NSAIDs or in combination with the individual mentioning to have osteoarthritis	4.5/9
		Use of assisitive devices or little limitation in ADL	Not assessed
		Osteoporosis without vertebral fractures	Osteoporosis without vertebral fractures (Interview, free text)	Osteoporosis: "Has a doctor ever told you that you have osteoporosis? (Yes)". In addition we score individuals that mention to have artificial joint
		Chronic skin disease	Not assessed
		Daily meds for chronic skin diseases	Not assessed
		Non metastatic melanoma	Non metastatic melanoma (free text)	Non-metastatic melanoma: we screen the cancer questionnaire for that.
		Rheumatoid arthritis	Rheumatoid arthritis (free text, drug data)	Daily rheumathoid arthritis meds: Again NSAIDs (see https://www.whocc.no/atc_ddd_index/?code=M01A&showdescription=yes) together with individual mentioning to have rheumatoid arthritis.
	3	Osteoarthritis with a moderate level of disability in ADL	Osteoarthritis (free text, V1, drug data)	Osteoarthritis requiring treatment with steroids: we’re combining here the medication information for steroids and the osteoarthritis scoring.	2/4
		Osteoporosis with vertebral compression fractures	Osteoporosis (Interview, free text)	Osteoporosis with vertebral fractures: require that individuals have reported osteoporosis ("Has a doctor ever told you that you have osteoporosis? (Yes)") and report vertebral fractures in free text.
	4	Wheelchair bound for osteomuscular disease	Not expected		1/2
		Severe joint deformities or severely impaired usage	Not expected
		Osteomyelitis	Not assessed
		Any bone or muscle or connective tissue neoplasm	Any bone or muscle or connective tissue neoplasm (free text)	Any muscle or bone cancer: screen the cancer questionnaire.
		Metastatic melanoma	Metastatic melanoma (free text)	We will skip however the skin-cancer; if it is a metastatic melanoma there individuals will most likely not show up at the interview.		10/21 (48%)
Neurological	1	Frequent headaches requiring medication	Frequent headaches (Interview)	Frequent headaches: we can use the Migraine questionnaire with questions "How often have you had headache within the last 3 months?) and version 1 "How often have you had headache? Note: we don’t use pnr medication here, as we cannot realy identify for what occation pain killers were used.	3/4
		Previous TIA	Previous TIA (Interview)	Transient ischemic attack: we can use questions from the stroke questionnaire: "Have you ever been told that you had a transient ischemic attack or a stroke?, version 1) and "Have you ever been told that you had a transient ischemic attack?, version 2). Attention: For version 1 we cannot distinguish wether they had stroke or TIA, therefore there might be some falls positives here.
		Previous epilepsy	Previous epilepsy (Interview)	Epilepsy: "Has a doctor ever told you that you have epilepsy or febrile seizures, version 1) and "Has a doctor ever told you that you have epilepsy?, version 2).
	2	Chronic headache requiring daily medication	Chronic headache (Interview)	Chronic headaches: we’re scoring individuals with Chronically (more than 15 days per month) and reporting Always (more than 5 times per week) in "How often have you had headache?". We’re not considering the regular medication, since it is not clear for what reason the medication was taken (would be analgesics from ATC code N02). We’re also adding individuals that state that the headache interfere…	5/7
		Actual TIA or more than one previous TIA	Not assessed
		Previous stroke without significant residual	Previous stroke without significant residual (Interview)	Previous stroke: "Have you ever been told by a doctor that you had a stroke?)."
		Mild severity neurodegenerative diseases	Mild severity neurodegenerative diseases (Interview)	Neurodegenerative disease: Parkinson: use question "Has anyone ever told you that you have Parkinson’s disease?" and free text search; Multiple sclerosis: "Has a doctor ever told you that you have multiple sclerosis?" and free text search. Amyotrophic lateral sclerosis: only free text search possible.
		Epilepsy controlled with drugs	Epilepsy controlled with drugs (Interview, drug data)	Epilepsy under treatment: here we score individuals "Were you treated for epilepsy or febrile seizures within the last 12 months? (yes)" (just in use in version 1) and add in addition individuals that state to have epilepsy AND take medication (ATC code N03).
	3	Previous stroke with mild residual dysfunction	Previous stroke with mild residual dysfunction (free text)	Stroke with mild residual dysfunction: for individuals with a diagnosed stroke perform a free text search for hemiparesis or speech problems.	2/4
		Any neurosurgical procedure	Any neurosurgical procedure (free text)	Any CNS neurosurgical procedures: free text search in other surgery
		Moderate severity neurodegenerative diseases	Moderate severity neurodegenerative diseases (Interview)	Neurodegenerative disease with moderate severity: here we can only screen for additional problems of Parkinson’s patients using the Parkinson Screeningquestionnaire.
		Epilepsy in treatment but with periodic crisis	Not assessed
	4	Acute stroke or previous stroke with severe residual dysfunction or more than one previous stroke	Acute stroke or previous stroke with severe residual dysfunction or more than one previous stroke (free text)	Stroke with residual functional hemiparesis or multiple strokes: we can screen again other diseases for respective patterns; the question on the number of strokes was unfortunately dropped in version 2 of the questionnaire, thus we can not use this.	0.5/1
		Severe neurodegenerative diseases	Not expected	Neurogenerative disease - severe: again, we don’t have any specific information available to perform this scoring. However, individuals with a CIRS score of 4 most likely would not be healthy enough to participate in the study.		10.5/16 (66%)
Endocrine-Metabolic	1	Diabetes no meds	Diabetes no meds (Interview)	Diabetes. We can use the specific questionnaire for this "Do you have diabetes mellitus? (Yes)"; we’re scoring all individuals here, no matter what treatment	6/6
		Dyslipidemia no meds	Dyslipidemia (Interview, clinical trait)	Dyslipidemia defined using LDL, HDL and TGL serum levels, and self-reported raised blood lipids in the past 12 months from V1 and ever had raised blood lipids from V2.
		Mild obesity	Mild obesity (anthropometric data)	Obesity : BMI > 30
		Hypothyroidism	Hypothyroidism (Interview)	Hypothyroidism: "Which thyroid disease were you diagnosed for? Hypothyroidism"
		Hypothyroidism with medication	Hypothyroidism with medication (drug data)	Medication information for ATC code H03 (Thyroid Therapy)
		Hyperthyroidism caused by Plummer’adenoma surgically treated	Hyperthyroidism (Interview)	Hyperthyroidism: "Which thyroid disease were you diagnosed for? Hyperthyroidism"
	2	Diabetes with medication	Diabetes medication (Interview, drug data)	Diabetes requiring insulin or oral hypoglycemic drugs: diabetes questionnaire, Interview reported treatment with tablets, insulin or both); eventually cross-check with medication for ATC codeA10A.	4/6
		Dyslipidemia with medication	Controlled dyslipidemia (drug data)	Daily medication with lipid lowering agents.
		Moderate obesity	Moderate obesity (anthropometric data)	Adipositas: BMI 35-45
		Hyperthyroidism with meds,	Hyperthyroidism with meds (Interview, drug data)	Pharmacologically treated hyperthyrosis: "Which thyroid disease were you diagnosed for? Hyperthyroidism (Yes)" and free text search in other diseases for M. Basedow and M. Plummer requiring medication for H03B(antithyroid preparations).
		Asymptomatic or surgically treated hyperparathyroidism	Not assessed
		Fibrocystic breast disease	Not assessed
	3	Diabetes not well compensated by therapy	Diabetes not well compensated by therapy (Interview)	Diabetes with elevated HbA1c: lab parameter (glycated hemoglobin, HbA1c in percent.	3/5
		Dyslipidemia not well controlled	Uncontrolled dyslipidemia (drug data, clinical trait)	Daily medication with lipid lowering agents and LDL>100.
		Severe obesity	Severe obesity (anthropometric data)	Severe adipositas: BMI > 45.
		Symptomatic hyperparathyroidism	Not assessed
		Replacement therapy for adrenal failure	Not assessed
		Any electrolytes disorder requiring hospitalization	Not expected
	4	Uncontrolled diabetes	Uncontrolled diabetes (clinical trait)	Poorly controlled diabetes: lab parameter (glycated hemoglobin, HbA1c in percent (> 8.5%).	2.5/4
		Genetic uncontrolled dyslipidemia	Not assessed
		Acute adrenal failure during hormonal replacement therapy	Acute adrenal failure during hormonal replacement therapy (drug data)	Adrenal hormone replacement: check the medication information for regular use of ATC code L02(endocrine therapy) drugs.
		Any neoplasm of thyroid, breast, adrenal gland	Any neoplasm of thyroid, breast, adrenal gland (Interview, free text)	Screen the cancer questionnaire for breast, adrenal gland, thyroid cancer and also include thyroid cancer from specific question "Which thyroid disease were you diagnosed for? Thyroid cancer".		15.5/21 (74%)
Psychiatric/Behavioral	1	Minor psychiatric condition or history thereof	Minor psychiatric condition or history thereof (free text)	Minor psychiatric condition: screen other diseases for corresponding conditions (such as anxiety, depression etc)	2.5/5
		Previous (occasional) psychiatric treatment without hospitalization	Previous (occasional) psychiatric treatment without hospitalization (free text, drug data)	Previous mental health treatment: most of these should be covered by the previous free text search. Treatment for depression: search in medication information for ATC code N06A (Antidepressants)
		Major depressive event and/or use of antidepressants more than 10 years ago without hospitalization	Not assessed
		Occasional use of minor tranquilizers	Occasional use of minor tranquilizers (drug data)	Occasional usage of tranquilizers or sleeping pills: search in medication information for ATC code N05(Psycholeptics, including sedatives), frequency will be rated in the next step.
		Mild cognitive impairment	Not assessed
	2	History of major depression within the last 10 years	History of major depression within the last 10 years (drug data)	Major depression within the past 10 years: Can not be inferred directly from the interview questionnaire (including other diseases). Score individuals based on whether they take antidepressives regularly.	1.5/4
		Mild dementia	Mild dementia (free text)	Mild dementia: free text search in other diseases.
		Previous admission to Psychiatric Department for any reason	Not assessed
		History of substance abuse	History of substance abuse (free text, drug data)	Any psychotic substance abuse history including alcoholism: free text search in other diseases. Add individuals taking medication against addictive diseases: N07BB (alcohol) and N07BC (opioid). We cannot infer on the timing.
	3	Current major depression or more than two previous major depression episodes in the past 10 years	Current major depression or more than two previous major depression episodes in the past 10 years (drug data)	Two or more episodes of major depression within the past 10 years: We cannot assess the number of depression episodes; we thus score individuals that take antidepressive medication daily (or every other day) to asses major current depression.	4/6
		Moderate dementia	Moderate dementia (drug data)	Moderate dementia: We cannot infer this information directly, but we score all individuals taking anti-dementia medication (ATC code N06D)
		Current and usual usage of daily anti-anxiety meds	Current and usual usage of daily anti-anxiety meds (drug data)	Current usage of daily antianxiety medication: Get medication information for ATC code N05B.
		Current or within the past ten years substance abuse or dependence	Current or within the past ten years substance abuse or dependence (drug data)	Drug abuse within the last 10 years: score individuals taking medication against drug or alcohol abuse as was done previously.
		Requires daily antipsychotic medication	Requires daily antipsychotic medication (drug data)	Daily antipsychotic medication: Get medication information for ATC Code N05A.
		Previous attempt at suicide	Not assessed
	4	Current mental illness requiring psychiatric hospitalization	Not expected		Not applicable
		Severe dementia	Not expected
		Delirium	Not expected			8/15 (53%)
